# Protective immunity to clinical malaria is modified by the genetic diversity of *P. falciparum* antigens

**DOI:** 10.64898/2026.01.30.26345157

**Authors:** Myo T. Naung, Ramin Mazhari, Rhea J Longley, Somya Mehra, Wilson Wong, Paolo Bareng, Moses Laman, Benson Kiniboro, Maria Ome-Kaius, Pascal Michon, James Beeson, Eizo Takashima, Hikaru Nagaoka, Shannon Takala-Harrison, Takafumi Tsuboi, Leanne J. Robinson, Ivo Mueller, Alyssa E. Barry

## Abstract

Prioritising malaria vaccine targets requires understanding immunity to genetically and structurally diverse parasite antigens, influencing antibody measurements and durability. We measured total IgG levels to 25 *Plasmodium falciparum* antigens and assessed their association with protection and antigen features. Antibodies were quantified in two longitudinal cohorts of Papua New Guinean children (5–14 years; n=647) experiencing high or moderate transmission. Associations between antibody levels and time to first clinical malaria episode were evaluated using Cox regression and Bayesian antibody-kinetics models, incorporating antigen genetic diversity and structural properties. In high-transmission settings, antibody levels were elevated and stable, with the strongest protection observed for conserved, low-diversity antigens dominated by the 3D7 variant and enriched for intrinsically disordered and alpha-helical regions. In moderate transmission, antibody levels were variable, decayed over time, and reflected recent exposure. These findings identify antigen diversity as a key modifier of malaria immunity and underscore the importance of antigen features.
