## Supplementary material for "Protective immunity to clinical malaria is modified by the genetic diversity of *P. falciparum* antigens": Data_S1.csv

sampleid	event	status	Pf_positive	Pf_parasitemia	hb	village	Pv_parasitemia	Pv_positive
T001	106	2	0	0	13.3	Udisis	0	0
T002	400	1	0	0	11.3	Udisis	0	0
T003	400	1	0	0	9.6	Bedas	0	0
T004	129	2	0	0	10.8	Liksal	0	0
T005	400	1	1	109	8.8	Udisis	0	0
T006	84	2	0	0	11	Liksal	0	0
T007	400	1	1	6.6	10.4	Udisis	0	0
T008	192	2	0	0	8.5	Liksal	0	0
T009	400	1	0	0	10.9	Udisis	0	0
T010	146	2	0	0	9.7	Liksal	0	0
T011	62	2	0	0	10.7	Udisis	2.9	1
T012	26	2	0	0	10.9	Liksal	0	0
T013	129	2	0	0	12.6	Udisis	3.1	1
T014	400	1	0	0	9.5	Udisis	0	0
T015	69	2	0	0	11.3	Udisis	0	0
T016	139	2	0	0	11.5	Bedas	0	0
T017	49	2	0	0	11	Mugil Station	0	0
T018	25	2	0	0	11.4	Liksal	0	0
T019	400	1	0	0	7.6	Udisis	0	0
T020	400	1	0	0	12.2	Bedas	2.1	1
T021	400	1	0	0	9.7	Bedas	0	0
T022	36	2	1	39.2	10.4	Udisis	0	0
T023	400	1	0	0	12.5	Liksal	0	0
T024	400	1	0	0	10.4	Udisis	0	0
T025	155	2	1	1	9.8	Bedas	0	0
T026	400	1	1	99.7	9.8	Udisis	0	0
T027	400	1	0	0	11.5	Udisis	0	0
T028	400	1	0	0	11.2	Udisis	0	0
T029	114	2	0	0	9.7	Liksal	0	0
T030	400	1	1	51	14.6	Udisis	0	0
T031	83	2	0	0	7.1	Udisis	0	0
T032	114	2	1	373	13.3	Liksal	0	0
T033	400	1	1	7.9	11.4	Udisis	0	0
T034	400	1	0	0	13.6	Udisis	0	0
T035	92	2	0	0	12.7	Udisis	5.5	1
T036	400	1	0	0	7.7	Bedas	0	0
T037	400	1	0	0	9.1	Bedas	0	0
T038	83	2	0	0	9.4	Udisis	0	0
T039	400	1	0	0	9.9	Udisis	0	0
T040	132	2	0	0	11.3	Bedas	0	0
T041	400	1	0	0	10.8	Udisis	0	0
T042	400	1	0	0	10.8	Udisis	0	0
T043	400	1	1	1.4	12.4	Udisis	0	0
T044	50	2	1	37.6	11.7	Udisis	0	0
T045	131	2	0	0	11.8	Bedas	0	0
T047	166	2	1	46.5	11.2	Udisis	0	0
T049	40	2	1	1.4	11.4	Udisis	0	0
T050	400	1	0	0	8.6	Liksal	0	0
T051	400	1	1	4	11.6	Udisis	0	0
T052	173	2	1	11	8.5	Liksal	0	0
T053	400	1	0	0	7.4	Liksal	0	0
T054	400	1	0	0	8.5	Udisis	8.5	1
T055	69	2	0	0	9.6	Bedas	8	1
T056	400	1	0	0	10.1	Udisis	0	0
T057	131	2	0	0	9.4	Udisis	0	0
T101	400	1	1	520.7	9.4	Liksal	0	0
T102	400	1	1	112	8.3	Udisis	0	0
T103	400	1	1	3.5	10.2	Bedas	0	0
T104	400	1	1	1.6	7.8	Udisis	0	0
T105	400	1	0	0	13.5	Liksal	0	0
T106	145	2	0	0	11.5	Bedas	0	0
T107	400	1	1	507.8	9.5	Udisis	0	0
T108	400	1	0	0	10.8	Bedas	0	0
T109	400	1	1	6.5	10.1	Udisis	2.4	1
T110	400	1	1	1.4	10.9	Liksal	0	0
T111	400	1	0	0	10.8	Bedas	0	0
T112	400	1	0	0	9.4	Bedas	0	0
T114	90	2	0	0	9.5	Liksal	0	0
T115	127	2	1	4.2	13.7	Liksal	0	0
T116	138	2	0	0	11.6	Udisis	0	0
T117	34	2	0	0	12.7	Udisis	0	0
T118	400	1	1	16.9	8	Liksal	0	0
T119	400	1	0	0	8.1	Liksal	0	0
T120	131	2	0	0	12.8	Mugil Station	0	0
T121	126	2	1	1.8	12.3	Liksal	0	0
T122	400	1	0	0	10.6	Bedas	0	0
T123	400	1	0	0	12.5	Liksal	0	0
T124	165	2	0	0	12	Udisis	0	0
T125	400	1	1	3.6	10.4	Bedas	0	0
T126	400	1	0	0	12.6	Udisis	1.8	1
T127	400	1	0	0	5.9	Udisis	0	0
T128	400	1	0	0	11	Udisis	2.3	1
T129	124	2	0	0	9.3	Udisis	0	0
T130	400	1	0	0	10.6	Udisis	0	0
T131	109	2	1	2	10.1	Bedas	0	0
T132	400	1	1	3.6	12.9	Udisis	0	0
T133	400	1	1	12.8	13.2	Liksal	0	0
T134	125	2	1	3.3	11.6	Liksal	0	0
T135	400	1	0	0	12.5	Bedas	0	0
T136	400	1	0	0	12	Udisis	0	0
T137	28	2	0	0	11.2	Udisis	0	0
T138	153	2	0	0	12.7	Udisis	0	0
T139	123	2	1	7.3	11.4	Mugil Station	0	0
T140	165	2	0	0	11.6	Liksal	0	0
T141	151	2	0	0	12.6	Bedas	0	0
T142	151	2	1	7.3	11.9	Udisis	0	0
T143	137	2	0	0	9.6	Bedas	0	0
T144	400	1	1	1.8	13.1	Udisis	0	0
T145	400	1	0	0	10.4	Liksal	0	0
T146	400	1	0	0	12.3	Udisis	0	0
T201	42	2	1	29.1	9.8	Liksal	0	0
T202	400	1	1	2.5	9.8	Mugil Station	0	0
T203	121	2	0	0	10.1	Liksal	0	0
T204	400	1	1	8.1	9.1	Bedas	0	0
T205	49	2	0	0	11	Udisis	0	0
T206	52	2	0	0	11.3	Bedas	0	0
T207	92	2	0	0	11.8	Udisis	1.4	1
T208	400	1	0	0	11.1	Liksal	0	0
T209	400	1	1	20.7	11.1	Udisis	0	0
T210	177	2	0	0	12.6	Liksal	0	0
T212	150	2	1	1.6	11.1	Udisis	0	0
T213	400	1	1	1	13.1	Liksal	0	0
T214	400	1	0	0	11.8	Udisis	0	0
T215	161	2	0	0	11	Udisis	0	0
T216	400	1	0	0	13.8	Udisis	0	0
T217	400	1	1	15.6	11.2	Mugil Station	0	0
T218	400	1	0	0	14.4	Udisis	0	0
T219	400	1	1	147.8	10.9	Udisis	0	0
T220	400	1	0	0	13.8	Udisis	0	0
T221	400	1	0	0	11.2	Mugil Station	0	0
T222	400	1	0	0	12	Liksal	0	0
T223	400	1	0	0	11.7	Mugil Station	0	0
T224	98	2	0	0	13.9	Mugil Station	0	0
T225	400	1	1	1.3	11.3	Liksal	0	0
T226	207	2	1	113.4	10.1	Liksal	0	0
T227	111	2	1	6.9	13.5	Udisis	2	1
T228	42	2	0	0	12.5	Liksal	0	0
T229	400	1	1	11.5	11.1	Liksal	0	0
T230	400	1	0	0	12.3	Liksal	0	0
T231	400	1	1	3	13.3	Udisis	0	0
T232	400	1	1	1.4	11.8	Liksal	0	0
T233	147	2	0	0	11.8	Udisis	2.1	1
T234	31	2	0	0	11.9	Bedas	0	0
T235	400	1	0	0	10.4	Udisis	0	0
T236	400	1	0	0	10.6	Liksal	1	1
T237	400	1	1	1	12.4	Udisis	0	0
T238	400	1	0	0	13	Liksal	1.4	1
T239	140	2	1	5.9	11.7	Liksal	0	0
T240	119	2	0	0	12.4	Udisis	0	0
T241	400	1	1	19.3	11.1	Bedas	0	0
T242	173	2	1	7.6	14	Udisis	0	0
T243	33	2	0	0	12.9	Udisis	0	0
T244	32	2	1	2.3	11.6	Liksal	0	0
T245	400	1	0	0	12.5	Udisis	0	0
T246	133	2	1	30.1	9.6	Bedas	0	0
T247	127	2	0	0	12.4	Mugil Station	0	0
T248	400	1	1	15.2	9.9	Liksal	0	0
T249	400	1	0	0	8.2	Bedas	0	0
T301	400	1	0	0	12.7	Udisis	0	0
T302	116	2	0	0	12.2	Udisis	0	0
T304	400	1	1	7.9	12.4	Udisis	0	0
T305	400	1	1	9.4	8.5	Liksal	0	0
T307	400	1	1	2	10.3	Udisis	0	0
T308	400	1	0	0	11.7	Liksal	0	0
T309	400	1	0	0	11.5	Liksal	0	0
T310	125	2	0	0	13.8	Udisis	0	0
T401	40	2	0	0	11.2	Biranis	0	0
T402	176	2	0	0	12.1	Biranis	0	0
T403	400	1	0	0	10.5	Biranis	0	0
T404	400	1	1	560.5	11	Biranis	0	0
T405	400	1	0	0	10.2	Biranis	0	0
T406	400	1	0	0	9.6	Biranis	0	0
T407	400	1	0	0	10	Biranis	0	0
T408	400	1	0	0	9.3	Biranis	0	0
T409	400	1	0	0	9.4	Barikas	0	0
T410	400	1	0	0	11.7	Barikas	0	0
T411	400	1	1	2.6	10.5	Barikas	0	0
T412	400	1	1	10	10.9	Biranis	0	0
T413	400	1	0	0	11.8	Biranis	4.3	1
T414	400	1	0	0	11.6		3.5	1
T415	400	1	0	0	10.9	Biranis	0	0
T416	99	2	0	0	13.3	Biranis	0	0
T417	85	2	1	9.4	11.1	Biranis	0	0
T418	400	1	0	0	11.7	Megiar	0	0
T419	400	1	0	0	11.6	Megiar	0	0
T420	400	1	0	0	13.2	Barikas	0	0
T421	161	2	1	32.2	11.1	Megiar	0	0
T422	264	2	1	3.3	14	Megiar	2.8	1
T423	161	2	0	0	10.6	Megiar	0	0
T425	400	1	0	0	12.5	Megiar	2	1
T426	400	1	0	0	13	Megiar	0	0
T427	400	1	1	3.9	11.9	Megiar	0	0
T428	400	1	0	0	12.2	Megiar	0	0
T431	84	2	0	0	13.5	Megiar	0	0
T432	400	1	1	20.3	12.6	Megiar	0	0
T433	400	1	0	0	13.3	Megiar	1	1
T434	400	1	1	99.7	13.9	Megiar	0	0
T435	145	2	0	0	13	Megiar	0	0
T436	400	1	0	0	12.2	Megiar	0	0
T437	400	1	1	1.4	12	Barikas	0	0
T438	400	1	0	0	13.6	Megiar	0	0
T439	39	2	0	0	13.3	Megiar	0	0
T440	400	1	0	0	11.7	Megiar	0	0
T441	400	1	1	8.3	11.8	Megiar	0	0
T442	400	1	1	2.7	10.5	Megiar	0	0
T443	400	1	1	1.4	8.3	Megiar	0	0
T444	118	2	0	0	9.3	Megiar	0	0
