## Supplementary material for "Protective immunity to clinical malaria is modified by the genetic diversity of *P. falciparum* antigens": Data_S2.csv

sampleid	studyid	sex	location	number_of_pf_infections	number_of_pf_clinical_infections	number_of_pv_infections	number_of_pm_infections	number_of_po_infections	time_since_last_pf_clinical_infection	time_since_last_pf_infection
E-002	2	female	Balanga	1	0	2	1	0	365	84
E-003	3	male	Balanga	5	0	3	0	0	365	0
E-004	4	male	Balif	0	0	0	4	0	365	400
E-007	7	female	Balif	0	0	0	0	0	365	400
E-008	8	female	Balanga	0	0	5	0	0	365	400
E-010	10	male	Balanga	4	1	3	0	0	126	0
E-011	11	female	Balanga	0	0	3	0	0	365	400
E-013	13	male	Balif	0	0	1	0	0	365	400
E-014	14	male	Balif	1	0	3	0	1	365	56
E-015	15	male	Bolumita	0	0	0	0	0	365	400
E-016	16	female	Balanga	0	0	0	1	0	365	400
E-017	17	female	Balif	0	0	0	0	0	365	400
E-018	18	female	Balif	0	0	1	1	0	365	400
E-019	19	female	Balif	0	0	0	0	0	365	400
E-020	20	female	Balanga	5	0	2	0	0	365	28
E-021	21	male	Albinama	0	0	0	0	0	365	400
E-023	23	male	Albinama	1	0	1	0	0	365	191
E-024	24	male	Albinama	1	0	0	0	0	365	191
E-025	25	female	Albinama	0	0	0	0	0	365	400
E-026	26	female	Albinama	0	0	2	0	0	365	400
E-027	27	female	Albinama	0	0	1	0	0	365	400
E-028	28	female	Albinama	1	0	0	0	0	365	56
E-029	29	male	Albinama	0	0	0	0	0	365	400
E-030	30	female	Albinama	1	0	3	0	0	365	84
E-031	31	female	Albinama	0	0	0	0	0	365	400
E-033	33	male	Albinama	0	0	2	0	0	365	400
E-034	34	male	Albinama	1	0	5	0	0	365	149
E-035	35	male	Albinama	3	1	2	0	0	33	33
E-036	36	male	Albinama	0	0	5	0	0	365	400
E-037	37	male	Albinama	0	0	1	0	0	365	400
E-038	38	female	Albinama	0	0	3	0	0	365	400
E-039	39	female	Albinama	0	0	0	0	0	365	400
E-040	40	male	Albinama	0	0	1	0	0	365	400
E-041	41	female	Balanga	0	0	3	0	0	365	400
E-042	42	female	Balanga	0	0	3	0	0	365	400
E-043	43	female	Balif	1	1	1	0	0	42	42
E-044	44	male	Balif	1	1	1	0	0	168	168
E-045	45	female	Balanga	6	0	2	0	1	365	28
E-046	46	female	Balanga	0	0	1	0	0	365	400
E-047	47	male	Balif	6	0	1	0	0	365	56
E-049	49	male	Balanga	2	0	3	0	0	365	52
E-050	50	male	Balif	7	0	5	0	1	365	0
E-051	51	male	Balif	1	1	1	0	0	98	98
E-052	52	female	Balif	0	0	4	0	0	365	400
E-053	53	female	Balanga	0	0	3	0	0	365	400
E-054	54	female	Balanga	1	0	5	0	1	365	182
E-055	55	female	Balif	1	1	0	0	0	0	0
E-056	56	male	Balif	0	0	1	0	0	365	400
E-057	57	female	Balif	0	0	1	1	0	365	400
E-058	58	male	Balanga	3	0	4	1	0	365	56
E-059	59	male	Balanga	1	0	5	0	0	365	168
E-060	60	female	Balanga	0	0	4	0	1	365	400
E-061	61	female	Balanga	2	0	5	1	0	365	140
E-062	62	female	Balanga	0	0	0	0	0	365	400
E-063	63	female	Balif	0	0	2	0	0	365	400
E-064	64	female	Balanga	0	0	0	1	0	365	400
E-066	66	female	Albinama	0	0	2	0	0	365	400
E-068	68	female	Albinama	0	0	5	0	0	365	400
E-069	69	male	Albinama	0	0	1	0	0	365	400
E-070	70	male	Albinama	0	0	1	0	0	365	400
E-071	71	male	Albinama	0	0	1	0	0	365	400
E-072	72	male	Albinama	2	0	6	0	0	365	187
E-073	73	male	Albinama	0	0	2	0	0	365	400
E-074	74	male	Albinama	0	0	5	0	0	365	400
E-075	75	male	Albinama	0	0	1	0	0	365	400
E-076	76	male	Albinama	2	0	0	1	0	365	173
E-078	78	female	Albinama	0	0	6	0	0	365	400
E-079	79	female	Albinama	0	0	3	0	0	365	400
E-080	80	female	Albinama	0	0	5	0	0	365	400
E-083	83	female	Albinama	0	0	1	0	0	365	400
E-085	85	male	Bolumita	2	0	6	0	0	365	154
E-086	86	female	Bolumita	4	1	6	0	1	196	56
E-087	87	male	Bolumita	0	0	0	1	0	365	400
E-088	88	female	Albinama	6	0	4	1	1	365	0
E-089	89	female	Bolumita	0	0	3	0	0	365	400
E-090	90	female	Bolumita	2	0	1	0	0	365	28
E-091	91	male	Albinama	2	0	3	1	1	365	28
E-092	92	female	Bolumita	3	0	4	1	0	365	136
E-093	93	male	Bolumita	3	0	2	1	0	365	0
E-094	94	male	Bolumita	1	0	6	0	1	365	140
E-096	96	female	Bolumita	4	0	4	3	0	365	28
E-097	97	male	Bolumita	4	1	4	0	0	112	28
E-098	98	male	Bolumita	4	0	3	2	0	365	28
E-099	99	male	Bolumita	1	0	1	0	1	365	49
E-100	100	male	Bolumita	0	0	1	0	0	365	400
E-101	101	female	Bolumita	4	0	6	0	0	365	0
E-102	102	male	Bolumita	6	0	4	1	0	365	0
E-103	103	male	Bolumita	6	1	2	0	0	28	0
E-104	104	male	Bolumita	6	0	4	3	0	365	0
E-105	105	female	Bolumita	4	0	4	1	0	365	0
E-106	106	female	Bolumita	4	2	6	0	0	98	0
E-107	107	male	Bolumita	2	0	2	0	0	365	189
E-108	108	male	Bolumita	1	0	0	0	0	365	0
E-109	109	female	Albinama	0	0	1	0	0	365	400
E-110	110	female	Albinama	4	1	2	0	0	254	28
E-111	111	male	Albinama	2	0	0	1	0	365	56
E-112	112	female	Albinama	3	0	6	0	0	365	138
E-113	113	female	Bolumita	2	1	6	0	0	123	123
E-114	114	female	Balanga	1	0	4	0	0	365	182
E-115	115	female	Balif	3	1	1	0	0	77	77
E-116	116	female	Balif	1	1	0	0	0	168	168
E-117	117	male	Balif	0	0	1	0	0	365	400
E-118	118	male	Balanga	2	0	1	0	1	365	56
E-119	119	male	Balif	1	1	1	0	0	88	88
E-120	120	male	Balif	0	0	0	0	0	365	400
E-121	121	female	Balif	1	0	7	0	1	365	112
E-122	122	female	Balif	2	1	0	0	0	105	105
E-124	124	female	Balanga	4	0	2	1	0	365	0
E-125	125	female	Balanga	1	0	4	0	1	365	252
E-126	126	female	Balanga	2	0	2	0	1	365	42
E-130	130	male	Amahup	0	0	0	0	0	365	400
E-132	132	female	Amahup	0	0	3	0	0	365	400
E-133	133	female	Amahup	1	1	1	0	0	0	0
E-134	134	male	Amahup	0	0	1	0	0	365	400
E-135	135	female	Amahup	0	0	0	0	0	365	400
E-136	136	male	Amahup	0	0	0	0	0	365	400
E-137	137	male	Amahup	0	0	0	0	0	365	400
E-139	139	female	Amahup	0	0	1	0	0	365	400
E-140	140	male	Amahup	0	0	0	0	0	365	400
E-141	141	male	Amahup	0	0	0	0	0	365	400
E-142	142	male	Amahup	0	0	1	0	0	365	400
E-144	144	male	Amahup	0	0	0	0	0	365	400
E-145	145	male	Amahup	0	0	0	0	0	365	400
E-146	146	male	Amahup	0	0	0	0	0	365	400
E-147	147	female	Amahup	0	0	1	0	0	365	400
E-148	148	male	Amahup	0	0	0	0	0	365	400
E-151	151	female	Amahup	0	0	0	0	0	365	400
E-152	152	female	Amahup	0	0	1	0	0	365	400
E-153	153	female	Amahup	0	0	1	0	0	365	400
E-156	156	female	Amahup	0	0	4	0	0	365	400
E-157	157	female	Amahup	0	0	2	0	0	365	400
E-158	158	male	Amahup	0	0	1	0	0	365	400
E-159	159	male	Bolumita	5	0	1	1	0	365	0
E-160	160	female	Bolumita	4	0	1	0	1	365	0
E-161	161	female	Bolumita	4	1	4	2	1	25	25
E-162	162	male	Albinama	0	0	1	0	0	365	400
E-163	163	male	Bolumita	5	2	4	0	0	123	123
E-164	164	male	Albinama	0	0	0	0	0	365	400
E-165	165	male	Albinama	3	1	6	0	1	196	0
E-166	166	female	Bolumita	5	1	0	0	0	156	0
E-167	167	female	Bolumita	4	0	1	1	0	365	126
E-168	168	female	Bolumita	7	1	2	1	0	91	0
E-169	169	male	Bolumita	1	0	2	0	0	365	257
E-170	170	female	Bolumita	6	0	5	1	0	365	0
E-171	171	female	Bolumita	1	0	0	1	2	365	171
E-172	172	male	Bolumita	7	1	6	0	1	254	0
E-173	173	male	Bolumita	7	0	4	1	2	365	0
E-174	174	female	Albinama	0	0	7	0	0	365	400
E-176	176	male	Bolumita	0	0	8	0	0	365	400
E-178	178	female	Bolumita	9	0	5	0	2	365	0
E-179	179	male	Albinama	2	0	5	0	0	365	156
E-180	180	male	Bolumita	1	0	8	0	0	365	182
E-181	181	female	Albinama	0	0	3	0	0	365	400
E-182	182	male	Albinama	1	1	6	0	0	254	254
E-183	183	male	Albinama	0	0	1	0	0	365	400
E-184	184	male	Bolumita	3	0	1	2	0	365	156
E-185	185	male	Bolumita	3	1	4	1	0	168	168
E-186	186	female	Bolumita	3	1	8	0	0	156	56
E-187	187	female	Bolumita	4	0	1	0	0	365	156
E-188	188	female	Albinama	0	0	1	0	0	365	400
E-189	189	female	Bolumita	3	2	4	0	0	126	126
E-190	190	male	Bolumita	5	0	2	0	0	365	0
E-191	191	male	Bolumita	5	1	6	2	0	158	28
E-192	192	female	Bolumita	8	0	6	2	2	365	0
E-193	193	female	Bolumita	6	0	6	1	3	365	0
E-194	194	female	Bolumita	5	0	1	2	0	365	84
E-195	195	female	Bolumita	7	1	4	1	0	164	0
E-196	196	female	Bolumita	8	0	3	2	0	365	0
E-197	197	female	Albinama	7	0	3	0	0	365	0
E-198	198	male	Albinama	1	0	2	1	0	365	168
E-199	199	male	Albinama	1	0	4	0	1	365	252
E-200	200	female	Albinama	1	1	1	0	0	98	98
E-201	201	male	Balif	0	0	1	0	0	365	400
E-202	202	female	Balif	0	0	2	0	0	365	400
E-203	203	female	Balif	0	0	0	0	0	365	400
E-204	204	male	Balif	0	0	0	0	0	365	400
E-205	205	female	Amahup	4	2	0	0	0	0	0
E-207	207	female	Balif	0	0	0	1	0	365	400
E-208	208	male	Balif	0	0	0	0	0	365	400
E-209	209	male	Balif	0	0	0	1	0	365	400
E-210	210	female	Balif	0	0	0	0	0	365	400
E-211	211	female	Balif	0	0	0	0	0	365	400
E-212	212	female	Balif	1	0	0	1	0	365	253
E-213	213	male	Balif	1	0	1	0	0	365	253
E-214	214	male	Balif	4	0	0	0	0	365	0
E-215	215	female	Balif	0	0	0	0	0	365	400
E-216	216	female	Balif	0	0	1	0	0	365	400
E-218	218	female	Balif	0	0	3	0	0	365	400
E-219	219	male	Balif	0	0	0	0	0	365	400
E-220	220	female	Amahup	0	0	1	0	0	365	400
E-221	221	female	Amahup	0	0	7	1	0	365	400
E-222	222	male	Amahup	0	0	0	0	0	365	400
E-223	223	female	Amahup	0	0	0	0	0	365	400
E-224	224	female	Amahup	3	0	3	1	0	365	168
E-225	225	female	Amahup	0	0	0	0	0	365	400
E-226	226	female	Amahup	0	0	0	0	0	365	400
E-227	227	female	Amahup	0	0	6	0	0	365	400
E-228	228	male	Amahup	0	0	2	0	0	365	400
E-229	229	male	Amahup	0	0	5	0	0	365	400
E-232	232	male	Amahup	0	0	0	0	0	365	400
E-233	233	male	Amahup	0	0	0	0	0	365	400
E-234	234	male	Amahup	1	0	2	0	0	365	140
E-236	236	male	Amahup	0	0	0	0	0	365	400
E-237	237	female	Amahup	0	0	1	0	0	365	400
E-238	238	male	Amahup	1	1	1	0	0	112	112
E-239	239	male	Amahup	0	0	0	0	0	365	400
E-240	240	female	Amahup	0	0	0	0	0	365	400
E-241	241	female	Balif	4	0	4	1	0	365	28
E-243	243	female	Amahup	2	0	1	1	0	365	28
E-244	244	female	Amahup	0	0	0	0	0	365	400
E-245	245	male	Amahup	0	0	0	0	0	365	400
E-246	246	female	Amahup	0	0	0	0	0	365	400
E-247	247	female	Amahup	0	0	0	0	0	365	400
E-248	248	male	Amahup	0	0	2	5	2	365	400
E-250	250	female	Amahup	0	0	4	0	0	365	400
E-251	251	female	Amahup	0	0	1	0	0	365	400
E-253	253	female	Amahup	0	0	2	0	0	365	400
E-254	254	female	Amahup	0	0	0	1	0	365	400
E-255	255	female	Amahup	0	0	0	0	0	365	400
E-256	256	female	Amahup	0	0	0	0	0	365	400
E-257	257	female	Amahup	0	0	0	0	0	365	400
E-258	258	male	Amahup	0	0	2	1	0	365	400
E-259	259	male	Balif	0	0	0	0	0	365	400
E-260	260	male	Balif	1	0	2	0	0	365	140
E-261	261	male	Balif	0	0	1	0	0	365	400
E-263	263	female	Balif	0	0	1	0	0	365	400
E-264	264	female	Balif	0	0	7	0	0	365	400
E-265	265	female	Balif	0	0	2	0	0	365	400
E-268	268	male	Balif	0	0	1	0	0	365	400
E-269	269	female	Balif	2	1	5	1	0	182	182
E-270	270	female	Balif	0	0	3	0	0	365	400
E-271	271	female	Balif	0	0	1	0	0	365	400
E-272	272	male	Balif	0	0	1	0	0	365	400
E-274	274	female	Balif	1	0	10	0	0	365	139
E-275	275	female	Balif	0	0	1	0	0	365	400
E-276	276	female	Balif	1	0	3	0	0	365	139
E-277	277	male	Balif	2	0	2	0	0	365	55
E-278	278	male	Balif	0	0	5	0	0	365	400
E-279	279	male	Balif	0	0	0	0	0	365	400
E-280	280	male	Balif	0	0	0	0	0	365	400
E-281	281	female	Balif	0	0	0	0	0	365	400
E-283	283	female	Balif	0	0	0	0	0	365	400
E-284	284	female	Balif	0	0	0	0	0	365	400
E-286	286	female	Albinama	2	1	0	0	0	148	148
E-287	287	female	Albinama	0	0	0	0	0	365	400
E-289	289	male	Albinama	2	1	3	0	0	98	98
E-290	290	male	Albinama	0	0	3	0	0	365	400
E-291	291	female	Albinama	0	0	1	0	0	365	400
E-292	292	male	Albinama	0	0	0	0	0	365	400
E-293	293	male	Albinama	0	0	4	0	0	365	400
E-294	294	female	Amahup	8	0	4	1	1	365	0
E-296	296	female	Albinama	0	0	2	0	0	365	400
E-297	297	female	Albinama	0	0	0	0	0	365	400
E-298	298	female	Albinama	0	0	6	1	0	365	400
E-299	299	female	Albinama	0	0	1	0	0	365	400
E-300	300	female	Albinama	0	0	6	0	0	365	400
E-301	301	male	Albinama	0	0	0	0	0	365	400
E-302	302	male	Albinama	0	0	0	0	0	365	400
E-303	303	female	Albinama	0	0	0	1	0	365	400
E-304	304	male	Albinama	2	0	1	0	0	365	119
E-305	305	male	Albinama	3	0	0	1	0	365	100
E-307	307	female	Albinama	2	1	0	0	0	92	92
E-308	308	female	Albinama	3	0	5	0	0	365	112
E-309	309	male	Albinama	0	0	2	0	0	365	400
E-310	310	male	Balif	0	0	2	0	0	365	400
E-311	311	male	Balif	0	0	1	0	0	365	400
E-312	312	female	Balif	0	0	3	0	0	365	400
E-313	313	female	Balif	0	0	2	0	0	365	400
E-314	314	male	Balif	0	0	1	0	1	365	400
E-315	315	male	Balif	0	0	0	0	0	365	400
E-316	316	male	Balif	0	0	1	0	0	365	400
E-317	317	male	Balif	0	0	3	0	0	365	400
E-318	318	male	Balif	0	0	5	0	0	365	400
E-320	320	female	Balif	0	0	3	0	0	365	400
E-322	322	male	Albinama	0	0	1	0	0	365	400
E-323	323	male	Balif	0	0	1	0	0	365	400
E-324	324	female	Balif	1	1	1	0	1	187	187
E-325	325	male	Balif	0	0	0	0	0	365	400
E-327	327	female	Balif	0	0	0	0	0	365	400
E-328	328	female	Balif	0	0	3	0	0	365	400
E-329	329	female	Albinama	0	0	2	0	0	365	400
E-330	330	male	Albinama	1	0	3	0	0	365	181
E-331	331	male	Albinama	0	0	1	0	0	365	400
E-332	332	male	Albinama	0	0	0	0	0	365	400
E-333	333	female	Albinama	0	0	0	0	0	365	400
E-334	334	female	Albinama	1	0	0	0	0	365	0
E-335	335	female	Albinama	0	0	0	0	0	365	400
E-336	336	male	Albinama	1	0	7	0	0	365	155
E-337	337	male	Albinama	0	0	2	0	1	365	400
E-338	338	male	Albinama	0	0	1	0	0	365	400
E-339	339	female	Albinama	0	0	0	0	0	365	400
E-340	340	female	Albinama	1	0	1	0	0	365	253
E-342	342	male	Albinama	0	0	1	0	0	365	400
E-343	343	male	Albinama	0	0	1	0	0	365	400
E-345	345	male	Albinama	0	0	1	0	0	365	400
E-346	346	male	Albinama	0	0	1	0	0	365	400
E-347	347	male	Albinama	0	0	7	0	0	365	400
E-348	348	male	Albinama	0	0	0	0	0	365	400
E-349	349	female	Albinama	0	0	1	0	0	365	400
E-351	351	male	Albinama	0	0	0	0	0	365	400
E-352	352	male	Albinama	0	0	1	0	0	365	400
E-353	353	female	Albinama	0	0	0	0	0	365	400
E-354	354	male	Albinama	0	0	2	0	0	365	400
E-355	355	female	Albinama	0	0	1	0	1	365	400
E-356	356	male	Albinama	0	0	5	0	0	365	400
E-357	357	female	Bolumita	7	1	6	1	1	0	0
E-358	358	female	Albinama	4	0	2	0	0	365	84
E-359	359	male	Bolumita	6	2	3	1	0	38	0
E-360	360	male	Albinama	0	0	3	2	0	365	400
E-361	361	male	Albinama	2	1	2	0	0	75	75
E-363	363	female	Albinama	0	0	1	0	0	365	400
E-364	364	female	Bolumita	2	0	4	1	0	365	84
E-365	365	male	Bolumita	3	1	4	1	0	252	147
E-366	366	female	Bolumita	2	2	4	0	1	112	112
E-367	367	female	Bolumita	9	1	6	0	2	164	0
E-368	368	male	Albinama	0	0	3	0	0	365	400
E-370	370	female	Albinama	2	0	2	0	0	365	0
E-371	371	male	Bolumita	7	0	5	0	0	365	0
E-372	372	male	Bolumita	6	0	5	3	1	365	0
E-373	373	female	Bolumita	3	0	3	0	0	365	133
E-374	374	male	Albinama	0	0	1	0	0	365	400
E-375	375	female	Bolumita	2	0	2	1	0	365	133
E-376	376	female	Bolumita	1	0	3	1	0	365	112
E-377	377	female	Albinama	2	1	1	0	0	38	38
E-378	378	male	Albinama	1	1	4	1	0	28	28
E-381	381	male	Albinama	1	1	2	0	1	28	28
E-382	382	female	Bolumita	2	0	3	0	0	365	154
E-383	383	female	Albinama	1	0	1	0	0	365	252
E-384	384	female	Bolumita	1	0	3	1	0	365	0
E-385	385	male	Bolumita	1	0	2	1	0	365	0
E-386	386	male	Albinama	0	0	4	0	0	365	400
E-387	387	male	Bolumita	3	0	4	0	0	365	56
E-388	388	female	Bolumita	3	1	5	1	0	154	154
E-389	389	male	Bolumita	7	1	3	2	0	181	0
E-390	390	male	Albinama	3	0	2	0	0	365	0
E-391	391	male	Amahup	0	0	1	0	0	365	400
E-392	392	female	Amahup	0	0	1	0	0	365	400
E-394	394	female	Balif	0	0	1	0	0	365	400
E-395	395	female	Amahup	0	0	2	0	1	365	400
E-397	397	male	Amahup	0	0	1	1	0	365	400
E-400	400	female	Amahup	0	0	0	0	0	365	400
E-401	401	female	Amahup	1	0	1	0	0	365	252
E-403	403	female	Amahup	0	0	1	0	0	365	400
E-404	404	female	Amahup	0	0	1	0	0	365	400
E-405	405	male	Amahup	0	0	0	0	0	365	400
E-406	406	male	Amahup	0	0	1	0	0	365	400
E-409	409	male	Amahup	0	0	0	0	0	365	400
E-410	410	male	Amahup	0	0	1	0	0	365	400
E-412	412	male	Amahup	0	0	1	0	0	365	400
E-413	413	male	Amahup	1	0	4	0	0	365	196
E-414	414	male	Amahup	1	1	1	0	0	196	196
E-415	415	male	Amahup	0	0	1	0	0	365	400
E-416	416	female	Amahup	0	0	1	0	0	365	400
E-417	417	female	Amahup	1	0	0	0	0	365	28
E-418	418	female	Amahup	1	0	0	0	0	365	28
E-419	419	male	Amahup	0	0	2	0	0	365	400
E-420	420	female	Amahup	0	0	0	0	0	365	400
E-421	421	male	Amahup	3	0	0	0	0	365	0
E-424	424	female	Amahup	1	0	1	1	0	365	0
E-425	425	male	Amahup	0	0	0	0	0	365	400
E-426	426	female	Amahup	0	0	0	0	0	365	400
E-428	428	female	Amahup	0	0	1	0	0	365	400
E-429	429	female	Amahup	1	0	1	1	0	365	252
E-430	430	female	Amahup	0	0	1	1	0	365	400
E-431	431	male	Amahup	0	0	1	0	0	365	400
E-433	433	female	Amahup	0	0	0	0	0	365	400
E-434	434	male	Amahup	1	0	2	0	0	365	28
E-435	435	male	Amahup	0	0	0	0	0	365	400
E-436	436	female	Amahup	0	0	0	0	0	365	400
E-437	437	male	Amahup	1	0	1	0	0	365	252
E-439	439	female	Amahup	0	0	1	0	0	365	400
E-440	440	female	Amahup	0	0	0	0	0	365	400
E-441	441	male	Amahup	0	0	0	0	0	365	400
E-442	442	male	Amahup	0	0	1	0	0	365	400
E-444	444	female	Amahup	0	0	2	1	0	365	400
E-445	445	female	Amahup	0	0	0	0	0	365	400
E-446	446	female	Amahup	1	0	7	0	0	365	154
E-448	448	female	Amahup	0	0	0	0	0	365	400
E-449	449	male	Amahup	0	0	2	0	0	365	400
E-450	450	female	Amahup	3	1	0	0	0	81	81
E-451	451	male	Amahup	0	0	0	0	0	365	400
E-452	452	female	Amahup	0	0	2	0	0	365	400
E-453	453	female	Balif	2	1	1	0	0	189	189
E-454	454	female	Amahup	0	0	1	0	0	365	400
E-455	455	male	Amahup	0	0	1	0	0	365	400
E-456	456	male	Amahup	0	0	0	0	0	365	400
E-460	460	male	Balif	0	0	1	1	0	365	400
E-461	461	male	Balif	1	0	0	0	0	365	42
E-462	462	female	Balif	6	0	4	0	0	365	0
E-466	466	male	Balif	4	0	5	0	0	365	168
E-467	467	male	Balanga	1	0	2	0	0	365	253
E-468	468	male	Balif	0	0	5	0	0	365	400
E-469	469	male	Balif	0	0	4	0	0	365	400
E-470	470	male	Balif	0	0	5	0	0	365	400
E-471	471	male	Balif	1	0	1	0	1	365	0
E-472	472	male	Balif	1	1	1	0	0	13	13
E-473	473	female	Balanga	0	0	1	0	0	365	400
E-474	474	female	Balanga	4	0	3	0	0	365	84
E-475	475	female	Balanga	0	0	0	1	0	365	400
E-476	476	male	Balanga	1	1	7	1	0	184	184
E-477	477	female	Balanga	0	0	1	0	0	365	400
E-478	478	female	Balif	2	0	0	0	0	365	0
E-479	479	female	Balif	1	0	1	1	0	365	253
E-480	480	female	Balif	0	0	3	1	0	365	400
E-481	481	male	Balif	0	0	2	0	0	365	400
E-483	483	male	Balif	6	0	2	0	0	365	14
E-484	484	male	Balif	0	0	1	0	0	365	400
E-485	485	male	Balif	0	0	2	0	0	365	400
E-486	486	female	Balif	0	0	8	0	0	365	400
E-487	487	female	Balif	0	0	1	0	0	365	400
E-488	488	male	Balif	0	0	5	0	0	365	400
E-489	489	female	Balif	0	0	1	0	0	365	400
E-490	490	male	Balanga	0	0	2	0	0	365	400
E-491	491	male	Balanga	1	0	6	0	0	365	196
E-492	492	male	Balanga	0	0	0	0	0	365	400
E-493	493	female	Balif	4	1	0	1	0	56	56
E-494	494	male	Balanga	1	0	6	0	0	365	253
E-495	495	male	Balanga	0	0	3	0	0	365	400
E-496	496	male	Balanga	4	0	6	0	0	365	0
E-497	497	male	Balanga	2	0	1	0	0	365	167
E-498	498	male	Balanga	2	0	0	1	0	365	223
E-499	499	male	Balif	0	0	0	0	0	365	400
E-500	500	female	Balif	0	0	1	0	0	365	400
E-502	502	male	Balif	0	0	1	0	0	365	400
E-504	504	female	Balif	1	1	1	0	0	182	182
E-505	505	female	Balanga	1	0	4	0	0	365	153
E-506	506	female	Balanga	2	1	1	0	0	154	154
E-507	507	male	Balanga	0	0	1	0	0	365	400
E-508	508	female	Balanga	1	0	1	0	0	365	253
E-509	509	male	Balanga	2	1	4	1	0	182	182
E-510	510	male	Balanga	1	0	1	0	0	365	0
E-511	511	female	Balif	2	1	1	0	0	166	166
E-512	512	male	Balif	2	1	4	0	0	27	27
E-513	513	male	Balif	1	1	1	0	0	128	128
E-514	514	female	Balif	0	0	0	0	0	365	400
E-515	515	male	Balif	0	0	0	0	0	365	400
E-516	516	female	Balanga	1	0	5	0	1	365	210
E-517	517	female	Balif	0	0	2	0	0	365	400
E-519	519	female	Balanga	0	0	2	0	0	365	400
E-520	520	male	Balif	2	0	0	0	0	365	0
E-521	521	female	Balif	2	0	3	1	0	365	156
E-522	522	male	Balif	0	0	1	0	0	365	400
E-523	523	female	Balanga	0	0	0	0	0	365	400
E-524	524	female	Balanga	1	1	1	0	0	129	129
